# A next generation CRISPR diagnostic tool to survey drug resistance in Human African Trypanosomiasis

**DOI:** 10.1101/2024.09.15.24313552

**Authors:** Elena Pérez Antón, Annick Dujeancourt-Henry, Brice Rotureau, Lucy Glover

## Abstract

The WHO aims to eliminate the *gambiense* form of human African trypanosomiasis (HAT) by 2030. With the decline of reported cases, maintaining efficient epidemiological surveillance is essential, including the emergence of drug-resistant strains. We have developed new highly specific diagnostic tools using Specific High-Sensitivity Reporter Enzymatic UnLOCKing (SHERLOCK) technology for monitoring the presence of drug-resistant genotypes that (1) are already circulating, such as the AQP2/3_(814)_ chimera providing resistance to pentamidine and melarsoprol, or (2) could emerge, such as *Tb*CPSF3 (N^232^H), associated to acoziborole resistance in lab conditions. The melarsoprol - pentamidine*AQP2/3_(814)_* SHERLOCK assay detected RNA from both cultured parasites and field isolated strains from gHAT patients in relapse following treatment. The acoziborole *CPSF3_(SNV)_*SHERLOCK assay discriminated between wild-type *CPSF3* RNA and *CPSF3* with a single A-C mutation that confers resistance to acoziborole *in vitro*.
