## Supplementary material for "A next generation CRISPR diagnostic tool to survey drug resistance in Human African Trypanosomiasis": Suplementary file 1

### Sheet: Table S1
Table S1. RPA primers and crRNA templates
		RPA forward primer with T7 promoter overhang 5'>3'			RPA reverse primer 5'>3'			crRNA DNA template (spacer + DR + T7 promoter) 5'>3'
Target (accession number)	Amplicon (lenght)	Name	Sequence	Region (lenght)	Name	Sequence	Region (lenght)	Name	Sequence	Region (lenght)
CPFS3 (XM_839191.1; Tb927.4.1340)	1 (99 nt)	CPSF3 Fw A	GAAATTAATACGACTCACTATAGGGCTTCTGGGAGCTGAAGTTCCACCGTACTCG	637 - 666 (30 nt)	CPSF3 RPA Rv A	GGATTCCCGCTCTTCACGTGACTCCAGTTC	735 - 706 (30 nt)	CPSF3 mut 1	GATATTCTCATTGCAGAGAGTACACATGTTTTAGTCCCCTTCGTTTTTGGGGTAGTCTAAATCCCCTATAGTGAGTCGTATTAATTTC	670 - 696 (27 nt)
	2 (122 nt)	CPSF3 Fw B	GAAATTAATACGACTCACTATAGGGTGGGAGCTGAAGTTCCACCGTACTC	641 - 665 (25 nt)	CPSF3 RPA Rv B	GACATCGTGCACCCACGTCGTAAAC	762 - 738 (25 nt)	CPSF3 mut 2	ATTCTCATTGCAGAGAGTACACATGGTGTTTTAGTCCCCTTCGTTTTTGGGGTAGTCTAAATCCCCTATAGTGAGTCGTATTAATTTC	673 - 699 (27 nt)
								CPSF3 SNVnt3 (A)	GATATTCTCATTGCAGAGAGTAGACATGTTTTAGTCCCCTTCGTTTTTGGGGTAGTCTAAATCCCCTATAGTGAGTCGTATTAATTTC	670 - 696 (27 nt)
								CPSF3 SNVnt6 (B)	ATTCTCATTGCAGAGAGTACACAAGGTGTTTTAGTCCCCTTCGTTTTTGGGGTAGTCTAAATCCCCTATAGTGAGTCGTATTAATTTC	673 - 699 (27 nt)
								CPSF3 SNVnt3 23nt (C)	TTCTCATTGCAGAGAGTAGACATGTTTTAGTCCCCTTCGTTTTTGGGGTAGTCTAAATCCCCTATAGTGAGTCGTATTAATTTC	674 - 696 (23 nt)
								CPSF3 SNVnt3 20nt (D)	TCATTGCAGAGAGTAGACATGTTTTAGTCCCCTTCGTTTTTGGGGTAGTCTAAATCCCCTATAGTGAGTCGTATTAATTTC	677 - 696 (20 nt)
								CPSF3 SNVnt6 23nt (E)	TCATTGCAGAGAGTACACAAGGTGTTTTAGTCCCCTTCGTTTTTGGGGTAGTCTAAATCCCCTATAGTGAGTCGTATTAATTTC	677 - 699 (23 nt)
								CPSF3 SNVnt6 (mismatch A) 20nt (F)	TTGCAGAGAGTACACAAGGTGTTTTAGTCCCCTTCGTTTTTGGGGTAGTCTAAATCCCCTATAGTGAGTCGTATTAATTTC	680 - 699 (20 nt)
								CPSF3 SNVnt6 (mismatch C) 20nt (F2)	TTGCAGAGAGTACACACGGTGTTTTAGTCCCCTTCGTTTTTGGGGTAGTCTAAATCCCCTATAGTGAGTCGTATTAATTTC	680 - 699 (20 nt)
								CPSF3 SNVnt6 (mismatch G) 20nt (F3)	TTGCAGAGAGTACACAGGGTGTTTTAGTCCCCTTCGTTTTTGGGGTAGTCTAAATCCCCTATAGTGAGTCGTATTAATTTC	680 - 699 (20 nt)
								CPSF3 contiguos msmtch SNVnt3 23nt (G)	TTCTCATTGCAGAGAGTACTCATGTTTTAGTCCCCTTCGTTTTTGGGGTAGTCTAAATCCCCTATAGTGAGTCGTATTAATTTC	674 - 696 (23 nt)
								CPSF3 contiguos msmtch SNVnt3 20nt (H)	TCATTGCAGAGAGTACTCATGTTTTAGTCCCCTTCGTTTTTGGGGTAGTCTAAATCCCCTATAGTGAGTCGTATTAATTTC	677 - 696 (20 nt)
								CPSF3 contiguos msmtch SNVnt6 23nt (I)	TCATTGCAGAGAGTACACTTGGTGTTTTAGTCCCCTTCGTTTTTGGGGTAGTCTAAATCCCCTATAGTGAGTCGTATTAATTTC	677 - 699 (23 nt)
								CPSF3 contiguos msmtch SNVnt6 20nt (J)	TTGCAGAGAGTACACTTGGTGTTTTAGTCCCCTTCGTTTTTGGGGTAGTCTAAATCCCCTATAGTGAGTCGTATTAATTTC	680 - 699 (20 nt)
								CPSF3 WT 1	GATATTCTCATTGCAGAGAGTACAAATGTTTTAGTCCCCTTCGTTTTTGGGGTAGTCTAAATCCCCTATAGTGAGTCGTATTAATTTC	670 - 696 (27 nt)
								CPSF3 WT 2	ATTCTCATTGCAGAGAGTACAAATGGTGTTTTAGTCCCCTTCGTTTTTGGGGTAGTCTAAATCCCCTATAGTGAGTCGTATTAATTTC	673 - 699 (27 nt)
T. brucei gambiense AQP2/AQP3(814) chimera (KF564935.1)	1 (137 nt)	chimera AQP2/AQP3 Fw 1	GAAATTAATACGACTCACTATAGGGGTACGAAACGGTAGCTATTGGTGC	705 - 728 (24 nt)	chimera AQP2/AQP3 Rv 1	ACACCTCCCCACCATAAAGAAAAGAAGAG	841 - 813 (29 nt)	chimera AQP2/AQP3 1	ATGGTCAACAACTTCGGCTTAGCGTCTCGTTTTAGTCCCCTTCGTTTTTGGGGTAGTCTAAATCCCCTATAGTGAGTCGTATTAATTTC	742 - 769 (28 nt)
	2 (100 nt)	chimera AQP2/AQP3 Fw 2	GAAATTAATACGACTCACTATAGGGCTTGTCTTCGTCATGGTCAACAACTT	730-755 (25 nt)	chimera AQP2/AQP3 Rv 2	CATAAAGAAAAGAAGAGAAGACCCTGG	829-803 (25 nt)	chimera AQP2/AQP3 2	CTTAGCGTCTCCCCTTGCGATGAATCCCGTTTTAGTCCCCTTCGTTTTTGGGGTAGTCTAAATCCCCTATAGTGAGTCGTATTAATTTC	759 - 786 (28 nt)
								chimera AQP2/AQP3 3	GCGTCTCCCCTTGCGATGAATCCCTCACGTTTTAGTCCCCTTCGTTTTTGGGGTAGTCTAAATCCCCTATAGTGAGTCGTATTAATTTC	763 - 790 (28 nt)
